# Geography, Ancestry, Age and Sex Shape Somatic Autosomal Mosaic Chromosomal Alterations in Blood

**DOI:** 10.1101/2025.10.19.25338239

**Authors:** Jasmine Ryu Won Kang, Yeekyung June Kim, Kimberly Skead, David Soave, Jonathan Evans, Vanessa Bruat, Michelle P. Harwood, Quaid Morris, Enock Matovu, Julius Mulindwa, Harry Noyes, Annette McLeod, Scott Hazelhurst, Zane Lombard, Michele Ramsay, Marie-Julie Fave, Philip Awadalla

## Abstract

Clonal hematopoiesis, through the age-associated accumulation of somatic mutations in blood, is strongly associated with hematological malignancies and other chronic diseases. These mutations have largely been characterized in individuals of European ancestry or environments, and consequently, it remains unclear how mutation-recurrence patterns vary across populations of different histories or non-European ancestries. Here, we evaluate how variation in geography, ancestry, genetics and sex shape the prevalence of mosaic chromosomal alterations (mCAs) among 47,369 individuals from the Canadian Partnership for Tomorrow’s Health, including a founding population cohort in Quebec, and 13,562 individuals from within South, Central, West and East Africa though the H3Africa consortium. We identified autosomal mCA hotspots that were ancestry- and sex-specific, mapped novel ancestry-specific germline variants associated with autosomal mCA prevalence, and estimated heritability rates to quantify the germline genetic contribution to autosomal mCA variance. We also showed how mCAs impact blood transcriptomes, implicating stabilizing selection as a mechanism by which copy number gain mutations are tolerated in healthy blood. Collectively, mapping the landscape of autosomal mCAs in populations of diverse ancestry illustrates similarities but also highlights important ancestry, geographic, and sex-specific differences.
