## Supplementary material for "Geography, Ancestry, Age and Sex Shape Somatic Autosomal Mosaic Chromosomal Alterations in Blood": Table S3

### Sheet: Sheet1
Table S3: Genomic positions of hotspot sites identified in OHS, CaG, and H3Africa, using downsampled SNPs matched to the least-dense arrays. Calls of undetermined copy number change were removed. Samples of non-European ancestry were removed from North American cohorts (OHS and CaG). BH multiple testing correction accounted for all binomial tests conducted in OHS, CaG, and H3Africa (adjusted α = …
Site	Chromosome	Dataset	Geographic Region	Number of overlapping mCAs	p-value	Neg log10(p)
0	1	OHS-Axiom	North America	17	0.00291582	2.53524
11768208	1	OHS-Axiom	North America	18	0.00098683	3.00576
13786622	1	OHS-Axiom	North America	18	0.00098683	3.00576
19230263	1	OHS-Axiom	North America	17	0.00291582	2.53524
29007729	1	OHS-Axiom	North America	16	0.00782193	2.10669
25462988	2	OHS-Axiom	North America	6	0.00507522	2.29455
25488035	2	OHS-Axiom	North America	6	0.00507522	2.29455
106330950	4	OHS-Axiom	North America	6	0.00232358	2.63384
106411018	4	OHS-Axiom	North America	6	0.00232358	2.63384
188134361	4	OHS-Axiom	North America	6	0.00232358	2.63384
188171434	4	OHS-Axiom	North America	6	0.00232358	2.63384
0	6	OHS-Axiom	North America	8	0.00249951	2.60214
25911775	6	OHS-Axiom	North America	8	0.00249951	2.60214
78397615	10	OHS-Axiom	North America	7	0.00166024	2.77983
78556025	10	OHS-Axiom	North America	7	0.00166024	2.77983
135079813	10	OHS-Axiom	North America	7	0.00166024	2.77983
135534747	10	OHS-Axiom	North America	7	0.00166024	2.77983
108306236	11	OHS-Axiom	North America	13	0.0030415	2.51691
120787231	11	OHS-Axiom	North America	14	0.0009603	3.01759
121973541	11	OHS-Axiom	North America	14	0.0009603	3.01759
127527472	11	OHS-Axiom	North America	14	0.0009603	3.01759
128492596	11	OHS-Axiom	North America	14	0.0009603	3.01759
133373083	11	OHS-Axiom	North America	14	0.0009603	3.01759
134627975	11	OHS-Axiom	North America	14	0.0009603	3.01759
134868394	11	OHS-Axiom	North America	14	0.0009603	3.01759
135006516	11	OHS-Axiom	North America	14	0.0009603	3.01759
48215874	13	OHS-Axiom	North America	25	0.00409223	2.38804
48400502	13	OHS-Axiom	North America	26	0.00173535	2.76061
48431473	13	OHS-Axiom	North America	27	0.00068744	3.16277
48458931	13	OHS-Axiom	North America	28	0.00025425	3.59474
48731503	13	OHS-Axiom	North America	29	8.77e-05	4.05682
48788990	13	OHS-Axiom	North America	30	2.82e-05	4.54932
48825425	13	OHS-Axiom	North America	31	8.46e-06	5.07263
48931979	13	OHS-Axiom	North America	32	2.36e-06	5.62717
49775997	13	OHS-Axiom	North America	33	6.12e-07	6.21348
49800103	13	OHS-Axiom	North America	33	6.12e-07	6.21348
49806980	13	OHS-Axiom	North America	32	2.36e-06	5.62717
49902288	13	OHS-Axiom	North America	32	2.36e-06	5.62717
49988458	13	OHS-Axiom	North America	33	6.12e-07	6.21348
50008301	13	OHS-Axiom	North America	34	1.47e-07	6.83215
50507971	13	OHS-Axiom	North America	35	3.28e-08	7.48388
50520199	13	OHS-Axiom	North America	36	6.77e-09	8.16947
50696448	13	OHS-Axiom	North America	36	6.77e-09	8.16947
50701190	13	OHS-Axiom	North America	36	6.77e-09	8.16947
50725514	13	OHS-Axiom	North America	37	1.29e-09	8.88986
50734704	13	OHS-Axiom	North America	38	2.26e-10	9.64614
51340315	13	OHS-Axiom	North America	39	3.63e-11	10.4395
51415234	13	OHS-Axiom	North America	39	3.63e-11	10.4395
51484445	13	OHS-Axiom	North America	38	2.26e-10	9.64614
51501613	13	OHS-Axiom	North America	37	1.29e-09	8.88986
51565763	13	OHS-Axiom	North America	36	6.77e-09	8.16947
51569378	13	OHS-Axiom	North America	35	3.28e-08	7.48388
51578112	13	OHS-Axiom	North America	35	3.28e-08	7.48388
51597882	13	OHS-Axiom	North America	35	3.28e-08	7.48388
51601460	13	OHS-Axiom	North America	34	1.47e-07	6.83215
51602359	13	OHS-Axiom	North America	34	1.47e-07	6.83215
51642040	13	OHS-Axiom	North America	34	1.47e-07	6.83215
51713590	13	OHS-Axiom	North America	33	6.12e-07	6.21348
51769573	13	OHS-Axiom	North America	32	2.36e-06	5.62717
51790711	13	OHS-Axiom	North America	31	8.46e-06	5.07263
51943320	13	OHS-Axiom	North America	30	2.82e-05	4.54932
52376583	13	OHS-Axiom	North America	29	8.77e-05	4.05682
52548140	13	OHS-Axiom	North America	28	0.00025425	3.59474
52734151	13	OHS-Axiom	North America	27	0.00068744	3.16277
52734428	13	OHS-Axiom	North America	26	0.00173535	2.76061
53171317	13	OHS-Axiom	North America	25	0.00409223	2.38804
106514914	14	OHS-Axiom	North America	18	0.00411694	2.38543
106833067	14	OHS-Axiom	North America	19	0.00149211	2.8262
107053451	14	OHS-Axiom	North America	20	0.00049331	3.30688
107169247	14	OHS-Axiom	North America	22	4.08e-05	4.3894
107170736	14	OHS-Axiom	North America	22	4.08e-05	4.3894
107349540	14	OHS-Axiom	North America	21	0.00014866	3.8278
0	16	OHS-Axiom	North America	9	0.00027765	3.5565
708275	16	OHS-Axiom	North America	9	0.00027765	3.5565
1799407	16	OHS-Axiom	North America	8	0.0015356	2.81372
3538990	16	OHS-Axiom	North America	7	0.00707825	2.15007
6325482	16	OHS-Axiom	North America	7	0.00707825	2.15007
6523452	16	OHS-Axiom	North America	8	0.0015356	2.81372
6579979	16	OHS-Axiom	North America	8	0.0015356	2.81372
6875404	16	OHS-Axiom	North America	7	0.00707825	2.15007
31694484	20	OHS-Axiom	North America	9	0.00226737	2.64448
32291310	20	OHS-Axiom	North America	10	0.00036293	3.44018
38300576	20	OHS-Axiom	North America	10	0.00036293	3.44018
39973783	20	OHS-Axiom	North America	10	0.00036293	3.44018
42775843	20	OHS-Axiom	North America	10	0.00036293	3.44018
43171158	20	OHS-Axiom	North America	10	0.00036293	3.44018
44058580	20	OHS-Axiom	North America	10	0.00036293	3.44018
44834221	20	OHS-Axiom	North America	9	0.00226737	2.64448
47666744	21	OHS-Axiom	North America	11	0.00249945	2.60216
47734659	21	OHS-Axiom	North America	11	0.00249945	2.60216
4992204	1	CaG-GSA	North America	26	0.00763161	2.11738
5126826	1	CaG-GSA	North America	26	0.00763161	2.11738
192818018	1	CaG-GSA	North America	26	0.00763161	2.11738
216691305	1	CaG-GSA	North America	27	0.00358604	2.44538
219625808	1	CaG-GSA	North America	27	0.00358604	2.44538
221390225	1	CaG-GSA	North America	26	0.00763161	2.11738
225607144	1	CaG-GSA	North America	26	0.00763161	2.11738
227603763	1	CaG-GSA	North America	26	0.00763161	2.11738
230213711	1	CaG-GSA	North America	26	0.00763161	2.11738
249250621	1	CaG-GSA	North America	26	0.00763161	2.11738
24435599	2	CaG-GSA	North America	10	0.00617807	2.20915
24626991	2	CaG-GSA	North America	11	0.0017796	2.74968
24652464	2	CaG-GSA	North America	13	0.00010162	3.99301
24925731	2	CaG-GSA	North America	14	2.02e-05	4.69367
25064193	2	CaG-GSA	North America	15	3.58e-06	5.44612
25179893	2	CaG-GSA	North America	16	5.62e-07	6.25007
25301755	2	CaG-GSA	North America	17	7.84e-08	7.10558
25445383	2	CaG-GSA	North America	17	7.84e-08	7.10558
25673122	2	CaG-GSA	North America	16	5.62e-07	6.25007
25680187	2	CaG-GSA	North America	15	3.58e-06	5.44612
25774739	2	CaG-GSA	North America	14	2.02e-05	4.69367
25789144	2	CaG-GSA	North America	13	0.00010162	3.99301
25807106	2	CaG-GSA	North America	12	0.00045216	3.34471
25917523	2	CaG-GSA	North America	11	0.0017796	2.74968
26003230	2	CaG-GSA	North America	10	0.00617807	2.20915
69960387	4	CaG-GSA	North America	15	1.2e-06	5.9216
69962078	4	CaG-GSA	North America	15	1.2e-06	5.9216
69962610	4	CaG-GSA	North America	13	4.3e-05	4.36619
69964180	4	CaG-GSA	North America	11	0.00092988	3.03157
96484424	5	CaG-GSA	North America	14	0.0032271	2.49119
106664091	5	CaG-GSA	North America	15	0.00097449	3.01122
108015427	5	CaG-GSA	North America	15	0.00097449	3.01122
108490557	5	CaG-GSA	North America	14	0.0032271	2.49119
109328537	5	CaG-GSA	North America	14	0.0032271	2.49119
112911165	5	CaG-GSA	North America	14	0.0032271	2.49119
0	6	CaG-GSA	North America	13	0.00075742	3.12067
1973579	6	CaG-GSA	North America	13	0.00075742	3.12067
12872220	6	CaG-GSA	North America	12	0.00269836	2.5689
104226808	9	CaG-GSA	North America	15	0.00768538	2.11433
104253681	9	CaG-GSA	North America	16	0.00276599	2.55815
105747625	9	CaG-GSA	North America	16	0.00276599	2.55815
106742792	9	CaG-GSA	North America	15	0.00768538	2.11433
107620867	9	CaG-GSA	North America	15	0.00768538	2.11433
107633845	9	CaG-GSA	North America	15	0.00768538	2.11433
111373144	9	CaG-GSA	North America	15	0.00768538	2.11433
112066092	9	CaG-GSA	North America	15	0.00768538	2.11433
136304497	9	CaG-GSA	North America	15	0.00768538	2.11433
137743309	9	CaG-GSA	North America	16	0.00276599	2.55815
138093796	9	CaG-GSA	North America	17	0.00089885	3.04631
138292538	9	CaG-GSA	North America	17	0.00089885	3.04631
141213431	9	CaG-GSA	North America	16	0.00276599	2.55815
84711968	11	CaG-GSA	North America	40	0.00475276	2.32305
87381683	11	CaG-GSA	North America	41	0.00249118	2.60359
87390317	11	CaG-GSA	North America	41	0.00249118	2.60359
88060499	11	CaG-GSA	North America	41	0.00249118	2.60359
91383660	11	CaG-GSA	North America	41	0.00249118	2.60359
94968137	11	CaG-GSA	North America	41	0.00249118	2.60359
94992335	11	CaG-GSA	North America	42	0.00125371	2.9018
95099891	11	CaG-GSA	North America	43	0.00060568	3.21776
95145561	11	CaG-GSA	North America	44	0.00028085	3.55153
95165053	11	CaG-GSA	North America	45	0.00012497	3.9032
97724023	11	CaG-GSA	North America	46	5.34e-05	4.27284
97924020	11	CaG-GSA	North America	46	5.34e-05	4.27284
99282519	11	CaG-GSA	North America	46	5.34e-05	4.27284
99804899	11	CaG-GSA	North America	47	2.19e-05	4.66055
102238237	11	CaG-GSA	North America	49	3.23e-06	5.49054
106651975	11	CaG-GSA	North America	50	1.17e-06	5.93303
110671664	11	CaG-GSA	North America	51	4.04e-07	6.39402
111989668	11	CaG-GSA	North America	51	4.04e-07	6.39402
112340415	11	CaG-GSA	North America	50	1.17e-06	5.93303
113110946	11	CaG-GSA	North America	49	3.23e-06	5.49054
113601412	11	CaG-GSA	North America	48	8.58e-06	5.06642
114765096	11	CaG-GSA	North America	47	2.19e-05	4.66055
115129421	11	CaG-GSA	North America	46	5.34e-05	4.27284
117757875	11	CaG-GSA	North America	45	0.00012497	3.9032
121023906	11	CaG-GSA	North America	44	0.00028085	3.55153
127059596	11	CaG-GSA	North America	43	0.00060568	3.21776
133783232	11	CaG-GSA	North America	43	0.00060568	3.21776
135006516	11	CaG-GSA	North America	43	0.00060568	3.21776
48884146	13	CaG-GSA	North America	31	0.00648299	2.18822
49293116	13	CaG-GSA	North America	32	0.00314585	2.50226
49408840	13	CaG-GSA	North America	33	0.00144643	2.8397
49532972	13	CaG-GSA	North America	34	0.00062993	3.20071
49742412	13	CaG-GSA	North America	35	0.00025974	3.58547
49918965	13	CaG-GSA	North America	36	0.00010136	3.99415
50141345	13	CaG-GSA	North America	37	3.74e-05	4.42698
50337073	13	CaG-GSA	North America	37	3.74e-05	4.42698
50365706	13	CaG-GSA	North America	36	0.00010136	3.99415
50368151	13	CaG-GSA	North America	36	0.00010136	3.99415
50404915	13	CaG-GSA	North America	37	3.74e-05	4.42698
50468631	13	CaG-GSA	North America	38	1.31e-05	4.88418
50487993	13	CaG-GSA	North America	39	4.31e-06	5.366
50494740	13	CaG-GSA	North America	39	4.31e-06	5.366
50665444	13	CaG-GSA	North America	40	1.34e-06	5.87274
50718468	13	CaG-GSA	North America	40	1.34e-06	5.87274
50724055	13	CaG-GSA	North America	40	1.34e-06	5.87274
50734982	13	CaG-GSA	North America	41	3.94e-07	6.40471
50737869	13	CaG-GSA	North America	42	1.09e-07	6.96229
50811220	13	CaG-GSA	North America	43	2.85e-08	7.54588
50910525	13	CaG-GSA	North America	44	6.98e-09	8.15596
51143055	13	CaG-GSA	North America	45	1.61e-09	8.79302
51153671	13	CaG-GSA	North America	46	3.49e-10	9.45766
51383266	13	CaG-GSA	North America	46	3.49e-10	9.45766
51398466	13	CaG-GSA	North America	46	3.49e-10	9.45766
51500691	13	CaG-GSA	North America	46	3.49e-10	9.45766
51505008	13	CaG-GSA	North America	45	1.61e-09	8.79302
51509055	13	CaG-GSA	North America	43	2.85e-08	7.54588
51516305	13	CaG-GSA	North America	42	1.09e-07	6.96229
51530566	13	CaG-GSA	North America	41	3.94e-07	6.40471
51578112	13	CaG-GSA	North America	40	1.34e-06	5.87274
51580494	13	CaG-GSA	North America	39	4.31e-06	5.366
51603768	13	CaG-GSA	North America	38	1.31e-05	4.88418
51612656	13	CaG-GSA	North America	37	3.74e-05	4.42698
51646893	13	CaG-GSA	North America	36	0.00010136	3.99415
51728207	13	CaG-GSA	North America	34	0.00062993	3.20071
51731672	13	CaG-GSA	North America	34	0.00062993	3.20071
51829338	13	CaG-GSA	North America	34	0.00062993	3.20071
52008238	13	CaG-GSA	North America	32	0.00314585	2.50226
52126541	13	CaG-GSA	North America	31	0.00648299	2.18822
52367207	13	CaG-GSA	North America	31	0.00648299	2.18822
52507883	13	CaG-GSA	North America	31	0.00648299	2.18822
78873976	15	CaG-GSA	North America	31	0.00485989	2.31337
82190508	15	CaG-GSA	North America	32	0.0015212	2.81781
86618696	15	CaG-GSA	North America	33	0.00039874	3.39931
92575748	15	CaG-GSA	North America	34	8.51e-05	4.07019
97394378	15	CaG-GSA	North America	35	1.42e-05	4.84818
101241344	15	CaG-GSA	North America	35	1.42e-05	4.84818
102155304	15	CaG-GSA	North America	34	8.51e-05	4.07019
102531392	15	CaG-GSA	North America	33	0.00039874	3.39931
0	16	CaG-GSA	North America	11	0.00010629	3.97351
808061	16	CaG-GSA	North America	11	0.00010629	3.97351
3707747	16	CaG-GSA	North America	10	0.0005562	3.25477
6303869	16	CaG-GSA	North America	10	0.0005562	3.25477
6451237	16	CaG-GSA	North America	11	0.00010629	3.97351
6489263	16	CaG-GSA	North America	11	0.00010629	3.97351
6586384	16	CaG-GSA	North America	10	0.0005562	3.25477
6746136	16	CaG-GSA	North America	10	0.0005562	3.25477
6875928	16	CaG-GSA	North America	10	0.0005562	3.25477
6899123	16	CaG-GSA	North America	9	0.0024986	2.6023
80959523	17	CaG-GSA	North America	16	0.00464339	2.33316
81195210	17	CaG-GSA	North America	16	0.00464339	2.33316
31600217	20	CaG-GSA	North America	19	0.00603614	2.21924
31715869	20	CaG-GSA	North America	20	0.00238964	2.62167
32451693	20	CaG-GSA	North America	21	0.0008715	3.05973
32465926	20	CaG-GSA	North America	22	0.00029271	3.53357
32847711	20	CaG-GSA	North America	23	9.05e-05	4.04336
33565480	20	CaG-GSA	North America	24	2.57e-05	4.58939
33968067	20	CaG-GSA	North America	25	6.73e-06	5.17202
34950807	20	CaG-GSA	North America	26	1.62e-06	5.79172
36503351	20	CaG-GSA	North America	27	3.56e-07	6.44909
37499139	20	CaG-GSA	North America	28	7.16e-08	7.14487
37660672	20	CaG-GSA	North America	29	1.32e-08	7.87994
37722023	20	CaG-GSA	North America	29	1.32e-08	7.87994
41844745	20	CaG-GSA	North America	29	1.32e-08	7.87994
42153827	20	CaG-GSA	North America	30	2.21e-09	8.65538
43413198	20	CaG-GSA	North America	30	2.21e-09	8.65538
44469366	20	CaG-GSA	North America	29	1.32e-08	7.87994
44824452	20	CaG-GSA	North America	28	7.16e-08	7.14487
45034133	20	CaG-GSA	North America	27	3.56e-07	6.44909
45127235	20	CaG-GSA	North America	26	1.62e-06	5.79172
45187505	20	CaG-GSA	North America	25	6.73e-06	5.17202
45221935	20	CaG-GSA	North America	24	2.57e-05	4.58939
45255924	20	CaG-GSA	North America	23	9.05e-05	4.04336
45578923	20	CaG-GSA	North America	22	0.00029271	3.53357
46000960	20	CaG-GSA	North America	22	0.00029271	3.53357
47523452	20	CaG-GSA	North America	22	0.00029271	3.53357
47903019	20	CaG-GSA	North America	22	0.00029271	3.53357
47974014	20	CaG-GSA	North America	22	0.00029271	3.53357
48011008	20	CaG-GSA	North America	21	0.0008715	3.05973
48684519	20	CaG-GSA	North America	20	0.00238964	2.62167
49051640	20	CaG-GSA	North America	19	0.00603614	2.21924
190449380	1	AWIGen/TrypanoGEN-H3Africa	Africa	19	0.0079931	2.09728
190575005	1	AWIGen/TrypanoGEN-H3Africa	Africa	19	0.0079931	2.09728
229778229	1	AWIGen/TrypanoGEN-H3Africa	Africa	19	0.0079931	2.09728
230263844	1	AWIGen/TrypanoGEN-H3Africa	Africa	19	0.0079931	2.09728
124175316	7	AWIGen/TrypanoGEN-H3Africa	Africa	10	0.00337524	2.47169
127224417	7	AWIGen/TrypanoGEN-H3Africa	Africa	10	0.00337524	2.47169
111560446	11	AWIGen/TrypanoGEN-H3Africa	Africa	12	0.00541235	2.26661
114006780	11	AWIGen/TrypanoGEN-H3Africa	Africa	13	0.00156242	2.8062
114257883	11	AWIGen/TrypanoGEN-H3Africa	Africa	13	0.00156242	2.8062
115373405	11	AWIGen/TrypanoGEN-H3Africa	Africa	12	0.00541235	2.26661
50421340	13	AWIGen/TrypanoGEN-H3Africa	Africa	8	0.00358921	2.445
50494188	13	AWIGen/TrypanoGEN-H3Africa	Africa	9	0.00052983	3.27586
50738300	13	AWIGen/TrypanoGEN-H3Africa	Africa	9	0.00052983	3.27586
51569378	13	AWIGen/TrypanoGEN-H3Africa	Africa	8	0.00358921	2.445
0	16	AWIGen/TrypanoGEN-H3Africa	Africa	11	0.00046074	3.33655
864123	16	AWIGen/TrypanoGEN-H3Africa	Africa	11	0.00046074	3.33655
1484348	16	AWIGen/TrypanoGEN-H3Africa	Africa	10	0.00229834	2.63859
